# Use of cfDNA and exovesicle-DNA for the molecular diagnosis of chronic Chagas disease

**DOI:** 10.1101/2023.02.24.23286400

**Authors:** Noelia Lozano, Mercedes Gomez Samblas, Eva Calabuig, María José Giménez Martí, Maria Dolores Gómez Ruiz, José Miguel Sahuquillo Arce, José Miguel Molina Moreno, M. Trelis, Antonio Osuna

## Abstract

Chagas disease is, among others, considered a neglected tropical disease. Given the magnitude of the human movements that have occurred in recent years from Central and South America to other countries, Chagas should now be considered a disease of worldwide distribution, in which the transmission of the parasite is restricted to transplacental transmission or blood or organ donations from infected people.

Parasite detection in chronically ill patients is restricted to serological tests that only determine previous contact and not the presence of the parasite, especially in those patients undergoing treatment evaluation or in newborns.

In this study, we evaluate the use of nucleic acids from both circulating serum exovesicles and cell-free DNA (cfDNA) from 448 serum samples from immunologically diagnosed chronic chagasic patients, which were re-evaluated by nested PCR on the amplicons resulting from amplification with kDNA-specific primers 121F-122R. Of the total number of samples selected, 50 were used to isolate and purify exovesicles from circulating serum and cell-free DNA (cfDNA).

When the nucleic acids thus purified were assayed as a template and amplified with primers 121F-122R and SAT, a percentage positivity of 100% was obtained for all positive samples assayed with the kDNA-specific primers and 96% when SAT primers were used. However, isolation of cfDNA for *T. cruzi* and amplification with SAT primers also showed 100% positivity. Hence, both samples can be used in those cases where it is necessary to demonstrate the active presence of the parasite.
