## Supplementary material for "Use of cfDNA and exovesicle-DNA for the molecular diagnosis of chronic Chagas disease": Table S1

### Sheet: Sheet1
Patient number	Age range	Sex	State	Treatment date	Treatment	Return to native country	nestedPCR posttreatment	Condition	Country	Ev 121-122	Ev Sat	ctDNA Sat	Pool
1	[21-25]	F		2010	YES	YES	Negative	Indeterminate	Santa Cruz, Bolivia	Positive	Positive
2	[26-30]	F	Pregnant	2009	YES		Positive	Indeterminate	Santa Cruz, Bolivia
3	[1-5]	M	Newborne		NO		NO DATA	Indeterminate	Madrid
4	[31-35]	F	Pregnant	2011	YES		Negative	Indeterminate	Bolivia
5	[31-35]	M		2011	YES		Negative	Indeterminate	Bolivia
6	[16-20]	F		2010	YES		Negative	Indeterminate	Sucre, Bolivia
7	[36-40]	F		2010	YES		Negative	Indeterminate	Cochabamba, Bolivia
8	[31-35]	F		2015	YES	NO	Negative	Digest	Cochabamba, Bolivia	Positive	Positive	Positive
9	[1-5]	F	Newborne	2010	YES		Negative	Indeterminate	Valencia
10	[31-35]	F		2011	YES	YES	Negative	Indeterminate	Sucre, Bolivia	Positive	Positive
11	[36-40]	M			NO		NO DATA	NO DATA	Santa Cruz, Bolivia
12	[36-40]	M		2011	YES	YES	Negative	Indeterminate	Santa Cruz, Bolivia	Positive	Positive
13	[31-35]	F		2011	INCOMPLETE	YES	Negative	Indeterminate	Santa Cruz, Bolivia	Positive*	Positive
14	[21-25]	F		2011	YES	YES	Negative	Indeterminate	Santa Cruz, Bolivia	Positive	Positive
15	[36-40]	F		2011	YES	YES	Negative	Indeterminate	Bolivia	Positive	Positive
16	[56-60]	M		2011	YES	NO	Negative	Digest	Cochabamba, Bolivia	Positive	Positive	Positive
17	[31-35]	F		2011	YES		NO DATA	NO DATA	Bolivia
18	[16-20]	M		2011	YES		NO DATA	Digest	Ecuador
19	[31-35]	F		2011	YES	YES	Negative	Heart	Potosí, Bolivia	Positive	Positive
20	[56-60]	M		2013	YES	NO	Negative	Indeterminate	Potosí, Bolivia	Positive	Negative
21	[56-60]	F		1975-2013	YES	NO	Positive	Indeterminate	Potosí, Bolivia	Positive	Positive
22	[36-40]	F		2013	INCOMPLETE	NO	Negative	Indeterminate	Cochabamba, Bolivia	Positive*	Positive
23	[36-40]	F	Pregnant	2019	YES		Negative	Indeterminate	Santa Cruz, Bolivia
24	[26-30]	M		2013	YES		Negative	Indeterminate	Santa Cruz, Bolivia
25	[26-30]	F		2013	YES		Negative	Indeterminate	Santa Cruz, Bolivia
26	[36-40]	F	Pregnant	2014	INCOMPLETE		Negative	Indeterminate	Santa Cruz, Bolivia
27	[31-35]	F		2013	YES	YES	Negative	Heart	Santa Cruz, Bolivia	Positive	Positive	Positive	Pool1
28	[51-55]	M		2013	YES	NO	Negative	Heart	Potosí, Bolivia	Positive	Positive	Positive	Pool1
29	[46-50]	F		2013	YES		Negative	Indeterminate	Santa Cruz, Bolivia
30	[26-30]	F	Pregnant	2013	YES		Negative	Indeterminate	Santa Cruz, Bolivia
31	[51-55]	F		2014	YES	YES	Negative	Indeterminate	Tarija, Bolivia	Positive	Positive
32	[41-45]	F		2013	YES		Negative	Indeterminate	Santa cruz, Bolivia
33	[36-40]	F	Pregnant		NO	NO	NO DATA	Heart	Sucre, Bolivia	Positive^	Positive
34	[46-50]	M		2013	YES	NO	Negative	Heart	Santa Cruz, Bolivia	Positive	Positive	Positive	Pool1
35	[26-30]	M		2019	YES		Negative	Indeterminate	Chuquisaca, Bolivia
36	[31-35]	F	Pregnant		NO		NO DATA	Indeterminate	Santa Cruz, Bolivia
37	[31-35]	M		2015	YES	NO	Negative	Indeterminate	Santa Cruz, Bolivia	Positive	Positive
38	[46-50]	M		2015	YES	NO	Negative	Indeterminate	Santa Cruz, Bolivia			Positive	Pool3
39	[31-35]	F	Pregnant	2017	YES		Negative	Indeterminate	Sucre, Bolivia
40	[41-45]	F		2016	YES		Negative	Indeterminate	Santa Cruz, Bolivia
41	[31-35]	F	Pregnant	2017	YES		Negative	Indeterminate	Santa Cruz, Bolivia
42	[41-45]	M		2016	YES	YES	Negative	Indeterminate	Sucre, Bolivia			Positive	Pool3
43	[41-45]	F		2017	YES		Negative	Indeterminate	Santa Cruz, Bolivia
44	[46-50]	F		2018	YES	NO	Negative	Heart	Santa Cruz, Bolivia	Positive	Positive	Positive	Pool2
45	[31-35]	F		2018	YES	NO	Negative	Indeterminate	Santa Cruz, Bolivia	Positive	Positive
46	[66-70]	F			NO		NO DATA	Brain damage	Chuquisaca, Bolivia
47	[36-40]	F	Pregnant	2019	YES		Negative	Indeterminate	Santa Cruz, Bolivia
48	[6-10]	M		2018 B 2020 N	YES		Negative	Indeterminate	Valencia
49	[1-5]	M	Newborne	2019	YES		Negative	Indeterminate	Valencia
50	[36-40]	M			NO		NO DATA	VIH+	Bolivia
51	[41-45]	M		2017	YES	YES	Positive	Indeterminate	Santa Cruz, Bolivia			Positive	Pool3
52	[26-30]	F		2011	NO		NO DATA	Indeterminate	Chuquisaca, Bolivia
53	[36-40]	F	Pregnant		NO		NO DATA	NO DATA	Bolivia
54	[26-30]	F			NO		NO DATA	NO DATA	Bolivia
55	[36-40]	F	Pregnant		NO		NO DATA	Indeterminate	Bolivia
56	[31-35]	M			NO	NO	NO DATA	Indeterminate	Sucre, Bolivia	Positive^	Positive
57	[51-55]	F		2013	YES	YES	NO DATA	Heart	Vallegrande, Bolivia	Positive	Positive
58	[46-50]	F			NO		NO DATA	NO DATA	Santa Cruz, Bolivia
59	[26-30]	F	Pregnant		INCOMPLETE		NO DATA	Indeterminate	Bolivia
60	[31-35]	F			INCOMPLETE		NO DATA	NO DATA	Cochabamba, Bolivia
61	[51-55]	F			INCOMPLETE		NO DATA	NO DATA	Bolivia
62	[41-45]	F		2013	YES	YES	Negative	Heart	Santa Cruz, Bolivia	Positive	Positive	Positive	Pool2
63	[26-30]	F			NO		NO DATA	Indeterminate	Cochabamba, Bolivia
64	[46-50]	M		2013	YES		Negative	Indeterminate	La Paz, Bolivia
65	[31-35]	F	Pregnant		NO		NO DATA	Indeterminate	Llovasco, El salvador
66	[26-30]	F		2014	YES	YES	NO DATA	Indeterminate	Santa Cruz, Bolivia			Positive	Pool4
67	[41-45]	F			NO	YES	NO DATA	Indeterminate	Bolivia			Positive^	Pool4
68	[56-60]	F			NO		NO DATA	NO DATA	Bolivia
69	[56-60]	M			NO	NO	NO DATA	Heart	Santa Cruz, Bolivia	Positive^	Positive	Positive^	Pool2
70	[31-35]	M		2018	YES	NO	Negative	Indeterminate	Cochabamba, Bolivia	Positive	Positive
71	[31-35]	M			NO	NO	NO DATA	Indeterminate	Santa Cruz, Bolivia			Positive^	Pool4
72	[36-40]	F	Pregnant		NO		NO DATA	Indeterminate	Bolivia
